# Drastic changes in collaboration networks and publication patterns in research using the CDC WONDER dataset

**DOI:** 10.64898/2026.01.13.26343992

**Authors:** Danny Maupin, Tulsi Suchak, Abhijit Sengupta, Mariana Marra, Nophar Geifman, Matt Spick

## Abstract

The growth of generative AI and easily available Open Access health datasets has transformed researcher productivity, leading to an explosion in publications that has in part been attributed to paper mills (organisations that provide manuscripts for payment) and other unethical actors. These entities are not, however, homogenous, and have a range of products and target markets. While the demand from China has received much attention, here we provide a case study of CDC WONDER, a dataset that has been exploited by a network of researchers reporting affiliations in Pakistan, the United States and the UK, potentially linked to medical residency driven demand from junior clinicians or trainees. The number of publications using CDC WONDER grew from 88 in 2021 to 1223 in 2025. Over the same time period, the proportion of papers reporting at least one author from Pakistan grew from 0.5% in 2021 to 27.2% in 2025, with unusually extensive collaboration networks. In some cases these works featured over 15 co-authors, often including representation from Western institutions, but in spite of this high level of resourcing only resulted in straightforward analyses of well-described conditions using publicly available data. The majority of these outputs additionally show evidence of being produced from a template, with formulaic titles and identical methods, for example using the same statistical model and platform (Joinpoint regression). Identifying papers produced by fast-churn workflows is essential to protect the integrity of the scientific literature from being flooded with low-quality research. This can be achieved through more proactive desk rejection of misleading and formulaic mass-produced submissions, and through better understanding of which use cases are appropriate for different Open Science resources. With the growing capabilities of AI to mass produce research, education will be essential to assist critical appraisal and preserve the benefits of Open Science.
