## Supplementary Tables for "Drastic changes in collaboration networks and publication patterns in research using the CDC WONDER dataset"

### Sheet: Table S1_Thesauarus
Table S2: Thesaurus for institutional disambiguation in VOS Viewer
label	replace by
adventhealth orlando	Advent Health
adventhealth sebring	Advent Health
adventhealth tampa	Advent Health
aga khan university	Aga Khan University
aga khan university hospital	Aga Khan University
ahmadu bello university	Ahmadu Bello University
ahmadu bello university teaching hospital	Ahmadu Bello University
azienda ospedaliero-universitaria di modena	azienda ospedaliero-universitaria
azienda ospedaliero universitaria ospedali riunitit	azienda ospedaliero-universitaria
baptist hospital	Baptist Hospital of Miami
baptist hospital of miami	Baptist Hospital of Miami
beaumont hospital, dearborn	Beaumont Hospital
beaumont hospital, royal oak	Beaumont Hospital
beaumont hospital, try	Beaumont Hospital
broward health	Broward Health Medical Center
broward health medical center	Broward Health Medical Center
cdc foundation	Centre for Disease Control and Prevention
centers for disease control and prevention	Centre for Disease Control and Prevention
chi health	CHI Health
chi health creighton university medical center â€“ bergan mercy	CHI Health
chi health immanuel	CHI Health
chi health mercy council bluffs	CHI Health
christian medical college	Christian Medical College
christian medical college, vellore	Christian Medical College
christian medical college & hospital	Christian Medical College
cleveland clinic	Cleveland Clinic
cleveland clinic florida	Cleveland Clinic
corewell health	Corewell Health
corewell health blodgett hospital	Corewell Health
duke cancer institute	Duke University
duke medical center	Duke University
duke university	Duke University
duke university hospital	Duke University
emory clinic	Emory University
emory university	Emory University
george washington university	George Washington University
george washington university hospital	George Washington University
government medical college	Government Medical College
government medical college, amritsar	Government Medical College
government medical college and hospital	Government Medical College
government medical college bhavnagar	Government Medical College
hackensack meridian health	Hackensack Meridian Health
hackensack university medical center	Hackensack Meridian Health
harvard pilgrim health care	Harvard University
harvard university	Harvard University
henry ford health system	Henry Ford Hospital
henry ford hospital	Henry Ford Hospital
houston methodist	Houston Methodist
houston methodist sugar land hospital	Houston Methodist
howard university	Howard University
howard university hospital	Howard University
indiana university	Indiana University
indiana university health	Indiana University
indiana university school of medicine	Indiana University
indira gandhi institute of medical sciences	Idira Gandhi University
indira gandhi medical college and research institute	Idira Gandhi University
jinnah medical & denal college	Jinnah Sindh Medical University
jinnah postgraduate medical center	Jinnah Sindh Medical University
jinnah sindh medical university	Jinnah Sindh Medical University
johns hopkins hospital	Johns Hopkins
johns hopkins medicine	Johns Hopkins
johns hopkins university	Johns Hopkins
khyber medical college	Khyber Medical University
khyber medical university	Khyber Medical University
khyber teaching hospital	Khyber Medical University
king edward medical university	King Edward Medical University
king edward memorial hospital and seth g.s. medical college	King Edward Medical University
lahey hospital and medical center	Lahey Medical Center
lahey medical center	Lahey Medical Center
lehigh valley health network	Lehigh Valley Hospital
lehigh valley hospital	Lehigh Valley Hospital
loma linda university	Loma Linda University
loma linda university medical center	Loma Linda University
loyola university chicago	Loyola University
loyola university medical center	Loyola University
memorialcare health system	Memorial Healthcare System
memorial healthcare system	Memorial Healthcare System
phramongkutkalo college of medicine	Phramongkutkalo College of Medicine
phramongkutkalo hospital	Phramongkutkalo College of Medicine
rutgers, the state university of new jersey	Rutgers University
rutgers cancer institute	Rutgers University
rutgers new jersey medical school	Rutgers University
saint louis university	Saint Louis University
saint louis university hospital	Saint Louis University
sparrow health system	Sparrow Hospital
sparrow hospital	Sparrow Hospital
st. maryâ€™s medical center	St. Maryâ€™s Medical Center
st. mary medical center	St. Maryâ€™s Medical Center
texas tech university	Texas Tech University
texas tech university health sciences center	Texas Tech University
the ohio state university	Ohio State University
the ohio state university wexner medical center	Ohio State University
the university of texas at san antonio	University of Texas, San Antonio
the university of texas health science center at san antonio	University of Texas, San Antonio
university of oklahoma	University of Oklahoma
university of oklahoma health sciences center	University of Oklahoma
university of oklahoma medical center	University of Oklahoma
university of pennsylvania	University of Pennsylvania
university of pennsylvania health system	University of Pennsylvania
newcastle upon tyne hospital	Newcastle upon Tyne Hospital
newcastle upon tyne hospitals nhs foundation trust	Newcastle upon Tyne Hospital
northumbria healthcare nhs foundation trust	Northumbria Healthcare NHS Foundation Trust
northumbria specialist emergency care hospital	Northumbria Healthcare NHS Foundation Trust
royal brompton & harefield nhs foundation trust	Royal Brompton NHS Foundation Trust
royal brompton hospital	Royal Brompton NHS Foundation Trust
south tyneside and sunderland nhs foundation trust	South Tyneside District Hospital
south tyneside district hospital	South Tyneside District Hospital

### Sheet: Table S2A and B_Publisher Count
Supplementary Table 1A Number of Publications and Percent of Papers				Supplementary Table 1B Number of Publications and Percent of Papers
Published in CDC Wonder by Publisher Pre-2023				Published in CDC Wonder by Publisher Post-2023
Source: OpenAlex				Source: OpenAlex
Publisher	Number of Publications	Percent of Total Publications		Publisher	Number of Publications	Percent of Total Publications
lippincott williams and wilkins	112	24.51		lippincott williams and wilkins	611	36.67
elsevier bv	80	17.51		elsevier bv	530	31.81
Other	50	10.94		Other	74	4.44
center for open science	26	5.69		wiley	58	3.48
wiley	15	3.28		cureus inc.	41	2.46
wolters kluwer	15	3.28		endocrine society	35	2.1
european organization for nuclear research	13	2.84		oxford university press	34	2.04
oxford university press	10	2.19		springer science+business media	32	1.92
nasa headquarters	8	1.75		frontiers media	23	1.38
sage publishing	8	1.75		wolters kluwer	23	1.38
springer science+business media	8	1.75		biomed central	22	1.32
american association for cancer research	7	1.53		multidisciplinary digital publishing institute	19	1.14
biomed central	6	1.31		american association for cancer research	18	1.08
american psychiatric association publishing	5	1.09		sage publishing	13	0.78
relx group (netherlands)	5	1.09		public library of science	11	0.66
taylor and francis	5	1.09		american diabetes association	10	0.6
american academy of pediatrics	4	0.88		taylor and francis	9	0.54
johns hopkins university press	4	0.88		nature portfolio	8	0.48
national institute of environmental health sciences	4	0.88		national institutes of health	6	0.36
national institutes of health	4	0.88		bioscientifica	5	0.3
american college of physicians	3	0.66		bmj	5	0.3
multidisciplinary digital publishing institute	3	0.66		termedia publishing house	5	0.3
public library of science	3	0.66		cold spring harbor laboratory	4	0.24
university of oxford	3	0.66		ios press	4	0.24
american diabetes association	2	0.44		karger publishers	4	0.24
bmj	2	0.44		springer nature	4	0.24
cambridge university press	2	0.44		thieme medical publishers (germany)	4	0.24
centers for disease control and prevention	2	0.44		american medical association	3	0.18
emerald publishing limited	2	0.44		american society of nephrology	3	0.18
frontiers media	2	0.44		de gruyter	3	0.18
hindawi publishing corporation	2	0.44		medip academy	3	0.18
ios press	2	0.44		relx group (netherlands)	3	0.18
jmir publications	2	0.44		university of oxford	3	0.18
scientific research publishing	2	0.44		american thoracic society	2	0.12
university of illinois at chicago	2	0.44		baishideng publishing group	2	0.12
university of kentucky	2	0.44		cambridge university press	2	0.12
university of north carolina press	2	0.44		centers for disease control and prevention	2	0.12
university of south carolina	2	0.44		la trobe university	2	0.12
american public health association	1	0.22		marshfield clinic	2	0.12
american thoracic society	1	0.22		medknow	2	0.12
association of college and research libraries	1	0.22		pagepress (italy)	2	0.12
cell press	1	0.22		springer nature (netherlands)	2	0.12
city university of new york	1	0.22		alphamed press	1	0.06
co-action publishing	1	0.22		american academy of pediatrics	1	0.06
cureus inc.	1	0.22		american public health association	1	0.06
east tennessee state university	1	0.22		asian association for the study of diabetes	1	0.06
european respiratory society	1	0.22		bentham science publishers	1	0.06
frontline medical communications	1	0.22		harvard university	1	0.06
georgia public health association	1	0.22		hogrefe verlag	1	0.06
harvard international relations council	1	0.22		imr press	1	0.06
james madison university	1	0.22		liberty university	1	0.06
karger publishers	1	0.22		magdi yacoub institute	1	0.06
la trobe university	1	0.22		mary ann liebert inc.	1	0.06
mary ann liebert inc.	1	0.22		murray state university	1	0.06
peerj inc.	1	0.22		pakistan medical association	1	0.06
routledge	1	0.22		springer international publishing	1	0.06
south african orthopaedic association	1	0.22		swansea university	1	0.06
stellenbosch university	1	0.22		university of arkansas at fayetteville	1	0.06
texas state historical association	1	0.22		university of california press	1	0.06
tohoku university	1	0.22		university of nebraska medical center	1	0.06
universidad internacional de la rioja	1	0.22
university of california davis	1	0.22
university of illinois press	1	0.22
university of illinois system	1	0.22
university of victoria	1	0.22
walden university	1	0.22
